# Discovering early imaging biomarkers of osteoradionecrosis in oropharyngeal cancer by characterization of temporal changes in computed tomography mandibular radiomic features

**DOI:** 10.1101/2020.10.09.20208827

**Authors:** Souptik Barua, Hesham Elhalawani, Stefania Volpe, Karine Al Feghali, Pei Yang, Sweet Ping Ng, Baher Elgohari, Robin C. Granberry, Dennis S. Mackin, G. Brandon Gunn, Katherine A. Hutcheson, Mark S. Chambers, Laurence E. Court, Abdallah Mohamed, Clifton D. Fuller, Stephen Y. Lai, Arvind Rao

**Affiliations:** Department of Electrical and Computer Engineering, Rice University, Houston, TX, USA; Department of Computational Medicine and Bioinformatics, University of Michigan, Ann Arbor, MI, USA; Department of Radiation Oncology, The University of Texas MD Anderson Cancer Center, Houston, TX, USA; Department of Radiotherapy, European Institute of Oncology, Milan, Italy; Department of Radiation Physics, The University of Texas MD Anderson Cancer Center, Houston, TX, USA; Department of Head and Neck Surgery, The University of Texas MD Anderson Cancer Center, Houston, TX, USA; Department of Oncologic Dentistry and Prosthodontics, The University of Texas MD Anderson Cancer Center, Houston, TX, USA; Department of Radiation Oncology, University of Michigan, Ann Arbor, MI, USA; Department of Radiation Oncology, Peter MacCallum Cancer Centre, Melbourne, Victoria, Australia

## Abstract

Osteoradionecrosis (ORN) is a major side-effect of radiation therapy in oropharyngeal cancer (OPC) patients. In this study, we demonstrate that early prediction of ORN is possible by analyzing the temporal evolution of mandibular subvolumes receiving radiation. For our analysis, we use computed tomography (CT) scans from 21 OPC patients treated with Intensity Modulated Radiation Therapy (IMRT) with subsequent radiographically-proven ≥ grade II ORN, at three different time points: pre-IMRT, 2-months, and 6-months post-IMRT. For each patient, radiomic features were extracted from a mandibular subvolume that developed ORN and a control subvolume that received the same dose but did not develop ORN. We used a Multivariate Functional Principal Component Analysis (MFPCA) approach to characterize the temporal trajectories of these features. The proposed MFPCA model performs the best at classifying ORN vs Control subvolumes with an area under curve (AUC) = 0.74 (95% confidence interval (C.I.): 0.61-0.90), significantly outperforming existing approaches such as a pre-IMRT features model or a delta model based on changes at intermediate time points, i.e. at 2- and 6-month follow-up. This suggests that temporal trajectories of radiomics features derived from sequential pre- and post-RT CT scans can provide markers that are correlates of RT-induced mandibular injury, and consequently aid in earlier management of ORN.
