## Supplementary material for "Discovering early imaging biomarkers of osteoradionecrosis in oropharyngeal cancer by characterization of temporal changes in computed tomography mandibular radiomic features": S1 Table

### Sheet: Supplementary Table S1
Filtered set of radiomic features used for building baseline, delta, and FPCA models
Gray Level Cooccurence Matrix 25-333-1 InformationMeasureCorr1
Gray Level Cooccurence Matrix 32-7 ClusterShade
Gray Level Cooccurence Matrix 33-7 ClusterShade
Gray Level Cooccurence Matrix 37-4 ClusterShade
Gray Level Cooccurence Matrix 38-7 ClusterShade
Gray Level Cooccurence Matrix 310-7 ClusterShade
Gray Level Cooccurence Matrix 312-4 Cluster Shade
Gray Level Cooccurence Matrix 34-7 Contrast
Gray Level Cooccurence Matrix 30-7 Correlation
Gray Level Cooccurence Matrix 33-7 Dissimilarity
Gray Level Cooccurence Matrix 310-1 Dissimilarity
Gray Level Cooccurence Matrix 38-1 Inverse Diff Moment Norm
Intensity-Mean
Intensity- Local Entropy Max
Intensity - Local Entropy Median
Neighbor Intensity Difference 25 Texture Strength
